# Identifying potential effects of relative age in school year: an instrumental variable phenome-wide association study in the UK Biobank

**DOI:** 10.1101/2023.05.26.23290586

**Authors:** Melanie A de Lange, Neil M Davies, Louise AC Millard, Kate Tilling

## Abstract

**Background:** Observational research shows that a child’s relative age within their school year (‘relative age’) is associated with educational attainment and mental health. However, previous studies have only examined a small number of outcomes and evidence of the persistence of effects into adulthood is mixed. We conducted a hypothesis-free investigation of the effects of relative age.

**Method:** We used a regression discontinuity design and an instrumental variable (IV)-pheWAS in the UK Biobank (participants aged 40-69 years at baseline), using the PHESANT software package. We created two IVs for relative age: being born in September vs. August (*n*=64 075) and week of birth (*n*=383 309). Outcomes passing the Bonferroni-corrected *P* value threshold for either instrument were plotted to identify those displaying a discontinuity at the school year transition.

**Results:** We found 21 traits associated with at least one of the instruments (*P* value below the Bonferroni threshold). Of these, 13 showed a discontinuity at the school year transition. These included previously identified effects including those with a younger relative age being less likely to have educational qualifications and more likely to have started smoking at an earlier age. We also identified a novel potential effect of a younger relative age in school year causing a better lung function as adults.

**Conclusion:** Educational policy should address educational inequality due to relative age. Further research should seek to replicate our identified effect on lung function in different populations, and investigate the mechanisms through which this effect may act.

**Key Messages:**

- Children’s relative age within their school year has been associated with mental health in childhood and educational attainment.
- Our results supported previously identified effects, with those who were younger in their school year being less likely to have educational qualifications and more likely to report starting smoking at an earlier age.
- We also found a potential beneficial effect of a younger relative age in school year on lung function in adulthood.
