## Supplementary material for "Identifying potential effects of relative age in school year: an instrumental variable phenome-wide association study in the UK Biobank": Table S2 PheWAS Outcomes without outputs

### Sheet: error in profile.polr
Table S2a. Outcomes without outputs due to error in profile.polr(object, which = parm, alpha = (1 - level)/4, trace = trace): profiling has found a better solution, so original fit had not converged
IVweeks		IVmonths
X3077		X1737
X5992		X1757
X20016		X24009
X20638		X2237
X20663		X2296
X20711		X3077
		X41235
		X90138
		X120090
		X120098
		X120109
		X120113
		X120122
		X120127
		X398
		X806
		X884
		X1050
		X20127
		X20453
		X20511
		X20514
		X1070
		X1080
		X1190
		X1279
		X1289
		X1319
		X20602
		X20632
		X20635
		X20668
		X20676
		X20703
		X20722
		X20736
		X21025
		X21028
		X21040
		X21043
		X21057
		X22032
		X22039
		X1458
		X1478
		X1568
		X1578
		X1588
		X1598

### Sheet: error in if
Table S2b. Outcomes without outputs due to error in if (all(pr > 0)) -sum(wt * log(pr)) else Inf: missing value where TRUE/FALSE needed
IVsep-aug		IVweeks		IVmonths
X2375		X2375		X2375
X2385		X2385		X2385
X2405		X2405		X2405
X2684		X2684		X2684
X2714		X2714		X2714
X2734		X2734		X2734
X3140		X3140		X3140
X3710		X3710		X3710
X3809		X3809		X3809
X3839		X3839		X3839
X41275		X41275		X41275
X41285		X41285		X41285
X21050		X21050		X21050

### Sheet: error in optim
Table S2c. Outcomes without outputs due to error in optim(s0, fmin, gmin, method = "BFGS", ...): initial value in 'vmmin' is not finite
IVsep-aug		IVweeks		IVmonths
X2704		X2704		X2704
X2744		X2744		X2744
X3829		X3829		X3829
X3849		X3849		X3849
X41276		X41276		X41276
X41284		X41284		X41284
