## Supplementary material for "Identifying potential effects of relative age in school year: an instrumental variable phenome-wide association study in the UK Biobank": Table S3 Meta-regression with different origins results

### Sheet: Sheet1
Table S3. Meta-regression placing the origin of the linear function at the start of each month from October to August for each outcome that passed the Bonferroni-corrected threshold for IVsep-aug or IVweeks
Phenotype	Coefficient when starting at October	Coefficient when starting at November	Coefficient when starting at December	Coefficient when starting at January	Coefficient when starting at February	Coefficient when starting at March	Coefficient when starting at April	Coefficient when starting at May	Coefficient when starting at June	Coefficient when starting at July	Coefficient when starting at August
Age completed full time education	-0.0291114	-0.00171558	0.0105877	0.0133051	0.0124658	0.00993024	0.00560483	5.01793e-05	-0.00108032	-0.00490832	-0.0151581
Year ended full time education	-0.00544741	-0.000602329	0.00251043	0.00455648	0.00483775	0.00414837	0.00170526	-0.000595244	-0.00368841	-0.00345286	-0.0040224
Have CSEs or equivalent	0.023302	0.0122874	0.00361714	-0.00203841	-0.00625292	-0.00800653	-0.00955704	-0.0124623	-0.0100563	-0.00170024	0.0107882
Have O levels or GCSEs or equivalent	-0.0080608	-0.00111681	0.00292852	0.00431538	0.00424372	0.00351357	0.00249653	-0.0015295	-0.000923717	-0.00182516	-0.00415133
Have A levels or AS levels or equivalent	-0.00533004	0.00113074	0.00513295	0.00642657	0.00270312	0.00164187	-0.000178007	-0.00323015	-0.00327499	-0.00280826	-0.00234697
Have college or university degree	-0.00479926	0.00109452	0.003084	0.0044237	0.00336463	0.00175261	0.000613658	-0.00239546	-0.00297586	-0.00232634	-0.00201326
Comparative height size at age 10	-0.0330656	-0.0148651	7.59058e-05	0.00919507	0.0132326	0.0166509	0.0149772	0.0104621	0.0038218	-0.00367601	-0.0168352
Age started smoking in former smokers	-0.00352416	0.000103343	0.000826202	0.00185219	0.00139055	0.000746474	0.00055733	-0.00066697	-0.000648092	0.0010337	-0.00177585
Year job started	-0.00416159	-0.000529489	0.00175887	0.00331118	0.00422934	0.00312306	0.00220355	0.000119667	-0.00333686	-0.00324255	-0.003656
Trouble concentrating on things in last 2 weeks	0.0109079	0.00734178	0.000760613	-0.00400424	-0.00511941	-0.00631636	-0.00726098	-0.00317648	-0.000155742	0.00135182	0.00618415
Forced expiratory volume in 1-second (FEV1) Z-score	0.00233729	0.00194306	0.00122604	0.000144628	-0.000472083	-0.00113218	-0.00170473	-0.00198264	-0.00074966	4.18834e-05	0.000393787
Job code of typist or transcriber	0.0263651	0.0127504	-0.00464468	-0.0149714	-0.0121659	-0.0164244	-0.00617558	0.000595882	-0.00142045	0.00247126	0.0149102
Historical job code of typist	0.0263651	0.0127504	-0.00464468	-0.0149714	-0.0121659	-0.0164244	-0.00617558	0.000595882	-0.00142045	0.00247126	0.0149102
Feelings easily hurt	0.0122851	0.012363	-0.0052353	-0.00976347	-0.00659471	-0.00332318	-0.00703069	-0.00611168	-0.00043132	0.00536654	0.0085186
Ever had bowl cancer screening	0.00687169	0.007873	0.00693506	0.00410238	-0.00225995	-0.00561782	-0.0079949	-0.0076337	-0.00493852	-0.000936681	0.00361832
Mood swings	0.00386013	0.00609379	0.00307463	-0.00293417	-0.00285689	-0.00254149	-0.00313317	-0.00194021	-0.0004259	-0.000334071	0.00120414
3mm asymmetry angle (right)	-0.00488773	-0.00537286	-0.00469461	-0.00309096	0.000135774	0.00252032	0.00461737	0.00537147	0.00428032	0.00189378	-0.000729415
Mean MO in tapetum on FA skeleton (right)	0.00922508	0.00630416	0.00167321	-0.00296788	-0.00323824	-0.00488904	-0.0070542	-0.00423484	-0.0027075	0.000943031	0.00720212
Mean OD in tapetum on FA skeleton (right)	-0.00837738	-0.00612895	-0.00232977	0.00134772	0.00166333	0.00294636	0.00599933	0.00560235	0.00427626	0.000901304	-0.0060462
Mean MO in inferior cerebellar peduncle on FA skeleton (left)	-0.00853647	-0.00562094	-0.00382358	-0.000750975	0.00425726	0.00657223	0.00656946	0.00617942	0.00386776	-0.00267235	-0.00633883
